# Metabolome-defined obesity and the risk of future diabetes and mortality

**DOI:** 10.1101/2021.11.03.21265744

**Authors:** Filip Ottosson, Einar Smith, Ulrika Ericson, Salvatore Di Somma, Paola Antonini, Peter M Nilsson, Céline Fernandez, Olle Melander

**Author notes:** Corresponding author: Filip Ottosson.

## Abstract

**Background:** Obesity is a key risk factor for type 2 diabetes, however, up to 20% of patients are normal weight. Our aim was to identify metabolite patterns reproducibly predictive of BMI, and subsequently to test if lean individuals who carry an obese metabolome are at hidden high risk of obesity related diseases, such as diabetes.

**Methods:** We measured 109 metabolites in fasted plasma samples of 7663 individuals from two Swedish and one Italian population-based cohort. Ridge regression models were used to predict BMI using the plasma metabolites. Individuals with a predicted BMI either more than 5 kg/m^2^ higher (overestimated) or lower (underestimated) than their actual BMI were characterized as outliers and further investigated for obesity related risk factors and future risk of diabetes and mortality.

**Results:** The plasma metabolome could predict BMI in all cohorts (r^2^ = 0.48, 0.26 and 0.19). The overestimated group had a BMI similar to individuals correctly predicted as normal weight, similar waist circumference, were not more likely to change weight over time but had a 2 times higher risk of future diabetes and an 80 % increased risk of all-cause mortality. These associations remained after adjustments for obesity-related risk factors and lifestyle parameters.

**Conclusions:** We found that lean individuals with an obese metabolome, have an increased risk for diabetes and all-cause mortality compared to lean individuals with a healthy metabolome. Metabolomics may be used to identify hidden high-risk individuals, in order to initiate lifestyle and pharmacological interventions.
