## Supplementary Tables for "Metabolome-defined obesity and the risk of future diabetes and mortality"

### Sheet: Index
Table S1	Differences in cardiometabolic risk factors between BMI outlier groups in MOS (N=3263) analyzed using ANOVA.
Table S2	Differences in cardiometabolic risk factors between BMI outlier groups in MDC (N=3579) analyzed using ANOVA.
Table S3	Differences in cardiometabolic risk factors between BMI outlier groups in CIAO (N=821) analyzed using ANOVA.
Table S4	Metabolite differences between BMI outlier groups in MOS (N=3263), MDC (N=3579) and CIAO (N=821) analyzed using ANOVA.
Table S5	Differences in weight-change between BMI outlier groups MDC (N=1416) during a follow-up of 15.6 years
Table S6	Associations between outlier groups of metabolic BMI and future risk of diabetes (A) and mortality (B) in the Malmö Diet and Cancer Study (N=3579). The hazard ratios (HR) are expressed as compared to either of the reference groups (Overestimated or Underestimated). Model 1 was adjusted for age and sex and model 2 additionally adjusted for smoking status and fasting levels of glucose, triglyceride…
Table S7	Dietary intake differences between BMI outlier groups in MOS (N=1526), MDC (N=3471) analyzed using ANOVA.
Table S8	Physical activity level differences between BMI outlier groups in MOS (N=3263), MDC (N=3579) analyzed using ANOVA.
Table S9	Sensitivity analyses, showing the associations between outlier groups of metabolic BMI and future risk of diabetes (A) and mortality (B) in the Malmö Diet and Cancer Study (N=3471 where diet and physical acitivty data was available. The hazard ratios (HR) are expressed as compared to the reference group (Overestimated). Model 2 was adjusted for age, sex, smoking status and fasting levels of gluco…

### Sheet: Table S1
	BMI				Waist				metabolic BMI				Glucose				TG				HDL
	diff	lwr	upr	p adj	diff	lwr	upr	p adj	diff	lwr	upr	p adj	diff	lwr	upr	p adj	diff	lwr	upr	p adj	diff	lwr	upr	p adj
Predicted Normalweight-Overestimated	0.70868	0.184566	1.23279	0.00211937	-1.29319	-3.47885	0.892473	0.487882	-4.17765	-4.75645	-3.59884	0	-0.0302852	-0.173905	0.113334	0.978653	-0.435133	-0.591636	-0.27863	0	0.251275	0.136861	0.365689	2.13114e-08
Predicted Obesity-Overestimated	10.5652	9.98141	11.149	0	26.1139	23.6813	28.5464	0	2.21555	1.57086	2.86024	0	0.158428	-0.00153973	0.318397	0.0537114	0.322684	0.148293	0.497074	4.61882e-06	-0.225271	-0.352747	-0.0977941	1.46047e-05
Predicted Overweight-Overestimated	5.335	4.80355	5.86645	0	12.3766	10.1606	14.5927	0	-1.36804	-1.95495	-0.781137	9.56543e-10	0.0592788	-0.0863517	0.204909	0.800849	-0.082739	-0.24144	0.0759618	0.612838	-0.0146429	-0.130664	0.101378	0.99698
Underestimated-Overestimated	13.5932	12.9644	14.2219	0	28.7131	26.0943	31.3318	0	-0.392369	-1.08669	0.301949	0.534842	0.145734	-0.0265489	0.318017	0.142266	-0.0392361	-0.226918	0.148446	0.979325	-0.0933885	-0.23074	0.0439634	0.341772
Predicted Obesity-Predicted Normalweight	9.85651	9.52556	10.1875	0	27.4071	26.0318	28.7823	0	6.39319	6.02771	6.75867	0	0.188714	0.0980266	0.279401	1.45284e-07	0.757817	0.658731	0.856903	0	-0.476546	-0.548877	-0.404215	0
Predicted Overweight-Predicted Normalweight	4.62632	4.40011	4.85254	0	13.6698	12.7291	14.6106	0	2.8096	2.55978	3.05942	0	0.0895641	0.0275756	0.151553	0.000780651	0.352394	0.284631	0.420157	0	-0.265918	-0.315339	-0.216497	0
Underestimated-Predicted Normalweight	12.8845	12.4795	13.2895	0	30.0063	28.3235	31.689	0	3.78528	3.33803	4.23252	0	0.176019	0.0650429	0.286996	0.000150175	0.395897	0.274941	0.516853	0	-0.344664	-0.433248	-0.25608	0
Predicted Overweight-Predicted Obesity	-5.23019	-5.57264	-4.88774	0	-13.7372	-15.1603	-12.3142	0	-3.58359	-3.96177	-3.20541	0	-0.0991496	-0.192989	-0.00531033	0.0322835	-0.405423	-0.507945	-0.302901	0	0.210628	0.13578	0.285475	0
Underestimated-Predicted Obesity	3.02796	2.54826	3.50767	0	2.5992	0.606233	4.59216	0.00346057	-2.60792	-3.13767	-2.07816	0	-0.0126943	-0.144144	0.118755	0.998941	-0.36192	-0.50527	-0.21857	0	0.131882	0.0269687	0.236795	0.00550334
Underestimated-Predicted Overweight	8.25815	7.84371	8.67259	0	16.3364	14.6143	18.0586	0	0.975674	0.517988	1.43336	6.38106e-08	0.0864553	-0.0271116	0.200022	0.22995	0.0435029	-0.0802837	0.167289	0.873327	-0.0787456	-0.169396	0.0119043	0.123577

### Sheet: Table S2
	BMI				Waist				metabolic BMI				Glucose				TG				HDL
	diff	lwr	upr	p adj	diff	lwr	upr	p adj	diff	lwr	upr	p adj	diff	lwr	upr	p adj	diff	lwr	upr	p adj	diff	lwr	upr	p adj
Predicted Normalweight-Overestimated	-2.49162	-2.90186	-2.08138	1.90328e-09	1.85628	-0.422792	4.13535	0.17139	-2.49162	-2.90186	-2.08138	1.90328e-09	-0.13062	-0.248702	-0.0125371	0.0215062	-0.175061	-0.315078	-0.0350436	0.00587272	0.0175144	-0.0675561	0.102585	0.980469
Predicted Obesity-Overestimated	1.244	0.730762	1.75724	2.33154e-09	22.8009	19.9496	25.6522	1.90328e-09	1.244	0.730762	1.75724	2.33154e-09	0.317448	0.169719	0.465177	5.10474e-08	0.430696	0.255525	0.605867	2.12912e-09	-0.278219	-0.384648	-0.17179	1.91509e-09
Predicted Overweight-Overestimated	-0.935491	-1.34859	-0.522397	9.02695e-09	13.6737	11.3787	15.9686	1.90328e-09	-0.935491	-1.34859	-0.522397	9.02695e-09	0.123943	0.00503847	0.242847	0.0361275	0.109999	-0.0309921	0.25099	0.207799	-0.161943	-0.247606	-0.0762808	2.59946e-06
Underestimated-Overestimated	-0.801836	-1.31099	-0.292679	0.000172044	23.7926	20.964	26.6212	1.90328e-09	-0.801836	-1.31099	-0.292679	0.000172044	0.185976	0.0394219	0.33253	0.00490016	0.137719	-0.0360583	0.311497	0.194162	-0.197021	-0.302603	-0.0914383	3.69037e-06
Predicted Obesity-Predicted Normalweight	3.73562	3.38493	4.08632	1.90328e-09	20.9446	18.9964	22.8929	1.90328e-09	3.73562	3.38493	4.08632	1.90328e-09	0.448068	0.347125	0.549011	1.90328e-09	0.605757	0.486063	0.725451	1.90328e-09	-0.295733	-0.368456	-0.223011	1.9033e-09
Predicted Overweight-Predicted Normalweight	1.55613	1.38229	1.72997	1.90328e-09	11.8174	10.8516	12.7831	1.90328e-09	1.55613	1.38229	1.72997	1.90328e-09	0.254562	0.204525	0.304599	1.90328e-09	0.28506	0.225728	0.344391	1.90328e-09	-0.179458	-0.215506	-0.143409	1.90328e-09
Underestimated-Predicted Normalweight	1.68978	1.34509	2.03448	1.90328e-09	21.9364	20.0214	23.8513	1.90328e-09	1.68978	1.34509	2.03448	1.90328e-09	0.316596	0.217381	0.415811	1.90332e-09	0.31278	0.195135	0.430425	1.90821e-09	-0.214535	-0.286013	-0.143057	1.90334e-09
Predicted Overweight-Predicted Obesity	-2.17949	-2.53352	-1.82546	1.90328e-09	-9.12726	-11.0941	-7.16047	1.90328e-09	-2.17949	-2.53352	-1.82546	1.90328e-09	-0.193505	-0.295408	-0.0916024	2.30112e-06	-0.320697	-0.441529	-0.199865	1.90867e-09	0.116276	0.0428614	0.18969	0.000154219
Underestimated-Predicted Obesity	-2.04584	-2.50836	-1.58331	1.90328e-09	0.991716	-1.57782	3.56126	0.83026	-2.04584	-2.50836	-1.58331	1.90328e-09	-0.131472	-0.264604	0.00166034	0.0548525	-0.292977	-0.450839	-0.135115	4.26205e-06	0.0811981	-0.0147146	0.177111	0.141684
Underestimated-Predicted Overweight	0.133656	-0.214429	0.48174	0.832898	10.119	8.18521	12.0527	1.90328e-09	0.133656	-0.214429	0.48174	0.832898	0.0620335	-0.0381582	0.162225	0.440376	0.0277201	-0.0910827	0.146523	0.969068	-0.0350775	-0.107259	0.0371038	0.674792

### Sheet: Table S3
	BMI				Waist				metabolic BMI				Glucose				TG				HDL
	diff	lwr	upr	p adj	diff	lwr	upr	p adj	diff	lwr	upr	p adj	diff	lwr	upr	p adj	diff	lwr	upr	p adj	diff	lwr	upr	p adj
Predicted Normalweight-Overestimated	-1.82876	-2.94051	-0.71701	7.7108e-05	-8.32615	-12.1295	-4.52281	3.23418e-08	-6.51573	-7.42101	-5.61046	2.36255e-13	-0.108224	-0.343616	0.127169	0.717703	-0.510095	-0.788358	-0.231833	6.55664e-06	0.331046	0.195876	0.466217	3.99713e-10
Predicted Obesity-Overestimated	7.66451	6.51165	8.81737	2.36255e-13	16.1056	12.1616	20.0496	2.56906e-13	-1.4883	-2.42706	-0.549539	0.000159777	0.0392576	-0.20484	0.283356	0.992243	-0.0146041	-0.303157	0.273949	0.999917	0.00946636	-0.130703	0.149636	0.99974
Predicted Overweight-Overestimated	2.55115	1.51467	3.58764	3.21643e-10	4.75317	1.20731	8.29903	0.00244162	-4.44107	-5.28507	-3.59708	2.36255e-13	-0.0862499	-0.305707	0.133207	0.819684	-0.254765	-0.51419	0.0046595	0.0570809	0.147826	0.021806	0.273846	0.0121246
Underestimated-Overestimated	13.0622	11.7374	14.387	2.36255e-13	21.3158	16.7835	25.848	2.36255e-13	-3.77152	-4.85031	-2.69274	2.83551e-13	-0.00508072	-0.285588	0.275427	0.999999	-0.334015	-0.665609	-0.00242162	0.0473405	0.0837933	-0.0772839	0.24487	0.613478
Predicted Obesity-Predicted Normalweight	9.49327	8.5751	10.4114	2.36255e-13	24.4317	21.2906	27.5728	2.36255e-13	5.02744	4.27979	5.77509	2.36255e-13	0.147481	-0.0469241	0.341887	0.232376	0.495491	0.26568	0.725302	5.48658e-08	-0.32158	-0.433214	-0.209945	3.95906e-13
Predicted Overweight-Predicted Normalweight	4.37991	3.61294	5.14688	2.36255e-13	13.0793	10.4555	15.7031	2.36255e-13	2.07466	1.45013	2.69919	2.84439e-13	0.021974	-0.140418	0.184366	0.99601	0.25533	0.0633635	0.447297	0.00271461	-0.18322	-0.276471	-0.0899693	1.01349e-06
Underestimated-Predicted Normalweight	14.891	13.7644	16.0175	2.36255e-13	29.6419	25.788	33.4959	2.36255e-13	2.74421	1.82688	3.66154	3.04423e-13	0.103143	-0.135382	0.341668	0.761646	0.17608	-0.105885	0.458045	0.429992	-0.247253	-0.384222	-0.110283	9.60438e-06
Predicted Overweight-Predicted Obesity	-5.11336	-5.9388	-4.28792	2.36255e-13	-11.3524	-14.1763	-8.52852	2.67786e-13	-2.95277	-3.62492	-2.28063	2.36478e-13	-0.125507	-0.30028	0.0492647	0.285067	-0.240161	-0.446763	-0.0335593	0.0133191	0.138359	0.0379992	0.23872	0.00164415
Underestimated-Predicted Obesity	5.3977	4.23056	6.56484	2.36255e-13	5.2102	1.21738	9.20303	0.00349607	-2.28323	-3.23361	-1.33284	9.07394e-10	-0.0443383	-0.291459	0.202782	0.988243	-0.319411	-0.611537	-0.0272853	0.0240097	0.0743269	-0.0675781	0.216232	0.607134
Underestimated-Predicted Overweight	10.5111	9.45872	11.5634	2.36255e-13	16.5626	12.9625	20.1627	2.36255e-13	0.669548	-0.187355	1.52645	0.205769	0.0811691	-0.141645	0.303983	0.857225	-0.0792502	-0.342643	0.184143	0.923679	-0.0640325	-0.19198	0.0639149	0.648278

### Sheet: Table S4
	Malmö Offspring Study								Malmö Diet and Cancer Study								Cilento on Aging Outcomes Study
Metabolites	anova_NWOE	anova_NWOE_p	anova_OWOE	anova_OWOE_p	anova_UEOE	anova_UEOE_p	anova_UEOB	anova_UEOB_p	anova_NWOE	anova_NWOE_p	anova_OWOE	anova_OWOE_p	anova_UEOE	anova_UEOE_p	anova_UEOB	anova_UEOB_p	anova_NWOE	anova_NWOE_p	anova_OWOE	anova_OWOE_p	anova_UEOE	anova_UEOE_p	anova_UEOB	anova_UEOB_p
X1.Methyladenosine	-0.265931	0.0362199	-0.179272	0.322415	-0.222745	0.273059	-0.262058	0.0188183	0.0243871	0.999379	-0.124968	0.411971	0.10964	0.779849	0.310589	0.000170571	-0.935825	6.45994e-12	-0.844259	3.18656e-11	-0.81748	1.06859e-06	-0.267289	0.27177
X1.Methylhistidine	-0.0282511	0.998046	0.0799297	0.911529	-0.137895	0.719702	-0.270603	0.0111691	-0.311179	0.021609	-0.0737688	0.830638	0.0140102	0.999884	0.267856	0.00133505	-0.904149	3.45235e-12	-0.809551	2.47065e-11	-0.708216	1.32388e-05	-0.155662	0.742671
X25.hydroxyvitamin.D3	-0.545309	0	-0.368834	0.000136194	-0.230451	0.14574	-0.225158	0.0271376	-0.14614	0.60302	-0.228536	0.00839148	0.132495	0.59623	0.51557	4.91109e-09	-0.551383	1.03885e-05	-0.392146	0.00175066	-0.313167	0.132039	-0.20777	0.394474
X2.Aminoisobutyrate	0.00137497	1	0.098471	0.830848	-0.0586251	0.984347	-0.274487	0.0102764	0.0603429	0.973989	0.0758894	0.793991	0.232361	0.070922	0.330916	1.07285e-05	-0.632345	1.38883e-05	-0.457126	0.00164684	-0.385186	0.0951489	0.0600272	0.992257
X3.Hydroxytrimethyllysine	-0.161337	0.36383	-0.0430611	0.989333	-0.131929	0.728725	-0.242784	0.0237055	-0.114807	0.781673	-0.0276741	0.994259	0.123064	0.650017	0.283289	0.000329584	-0.854221	6.21947e-13	-0.787134	9.30367e-13	-0.787001	3.57633e-08	-0.23253	0.26612
X3.Methylhistidine	0.0242136	0.998979	0.0334069	0.996594	-0.126532	0.786597	-0.0647562	0.941129	-0.103561	0.874859	-0.0495823	0.962193	-0.0770429	0.933666	-0.0050329	0.999995	-0.223802	0.393885	-0.262763	0.171516	-0.155545	0.841292	0.117529	0.902921
X4.Trimethylammoniobutanoate	-0.0163106	0.999784	0.195837	0.225144	-0.094942	0.912792	-0.344106	0.000470111	-0.0434001	0.99424	0.210195	0.030705	0.218934	0.15121	0.202556	0.0427059	-0.783166	1.3613e-08	-0.617583	2.70077e-06	-0.781876	3.48383e-06	-0.33379	0.0941168
X7.Methylguanine	-0.460809	2.89444e-06	-0.248939	0.048796	-0.181107	0.444073	-0.358896	0.000122925	-0.213	0.268104	-0.0902849	0.724923	0.168149	0.403083	0.489414	5.11209e-09	-1.19618	2.82885e-13	-0.915593	2.84439e-13	-0.783106	1.63675e-07	-0.334238	0.0461396
AAMU	-0.100456	0.803524	0.136787	0.572312	0.0365672	0.997272	-0.0824351	0.85927	-0.0441859	0.99356	0.0775569	0.815801	0.1278	0.662101	0.121564	0.439839	-0.311008	0.0386935	-0.258147	0.0880367	-0.153632	0.767693	-0.0193693	0.999823
Acetylarginine	-0.247191	0.0592786	-0.0689076	0.948829	-0.205127	0.348084	-0.163535	0.302923	0.355134	0.00876247	0.112305	0.540346	0.14687	0.553018	0.0787276	0.821113	-0.485731	0.00153204	-0.441177	0.00222306	-0.679842	9.61722e-05	-0.4002	0.0252613
Acetylcarnitine	-0.0853338	0.881157	0.0153358	0.999827	-0.0670333	0.972632	-0.239499	0.0323135	-0.0925632	0.899773	-0.207625	0.0268515	-0.141139	0.554745	0.175239	0.0958208	-0.491487	0.00108447	-0.357931	0.0213731	-0.430478	0.0362876	-0.264085	0.27485
Acetylornithine	0.0394893	0.991331	-0.0623676	0.95534	-0.147269	0.62263	-0.0419271	0.984805	-0.261889	0.085114	-0.0156527	0.99946	-0.0455461	0.988479	-0.0911946	0.697386	-0.196955	0.441245	-0.195988	0.372546	-0.236682	0.432402	-0.0314937	0.999035
Acisoga	-0.130541	0.605484	-0.0910306	0.861578	-0.0646043	0.976355	-0.138926	0.454253	-0.101263	0.870784	-0.135679	0.315844	0.0583892	0.972222	0.299847	0.000274424	-0.848423	2.82209e-10	-0.768499	9.71584e-10	-0.659981	0.000116424	-0.117066	0.901708
ADMA	-0.108278	0.771541	-0.0945389	0.854142	-0.209297	0.330076	-0.366681	0.000163809	-0.263489	0.118555	-0.0899117	0.751745	-0.0731794	0.947833	-0.036149	0.98913	-0.920396	1.19129e-11	-0.827259	6.84113e-11	-0.794568	2.10929e-06	-0.053801	0.994489
Alanine	-0.161851	0.341663	-0.0305624	0.99694	-0.0513343	0.988243	-0.163641	0.242407	-0.211227	0.263172	-0.000360776	1	0.372352	0.000827421	0.592395	4.90986e-09	-0.863941	1.20094e-10	-0.541935	4.20482e-05	-0.602178	0.000597873	-0.193491	0.583934
Arginine	0.0230575	0.999163	-0.0460004	0.988448	-0.179842	0.488358	-0.13883	0.476204	0.276507	0.0671245	0.151855	0.213109	0.087319	0.889725	-0.155575	0.194815	-0.168912	0.693579	-0.203557	0.449657	-0.18927	0.740363	-0.124506	0.893027
Asparagine	0.418063	5.9032e-05	0.137074	0.584894	-0.0792999	0.95271	-0.0614103	0.950163	-0.025387	0.999282	0.0952018	0.680032	-0.150131	0.517384	-0.430588	3.58675e-08	-0.443857	0.00697855	-0.498272	0.00051429	-0.59093	0.00165499	-0.00782269	0.999998
Beta.carotene	0.674424	0	0.234792	0.0708994	0.0135466	0.999942	0.186732	0.148532	-0.445457	0.00020849	-0.0621463	0.906709	-0.49473	1.6114e-06	-0.681166	4.90985e-09	0.735107	1.62816e-07	0.435134	0.002864	0.465211	0.0212501	0.394768	0.0296833
Betaine	0.168387	0.35834	0.166908	0.382221	0.0478744	0.992702	-0.147397	0.405312	0.183294	0.408001	0.182257	0.0802853	0.0325775	0.996994	-0.0942469	0.682557	-0.193115	0.576427	-0.228797	0.329158	-0.407145	0.0682518	-0.0073438	0.999998
Butyrylcarnitine	-0.165051	0.315697	-0.109435	0.725175	-0.212925	0.243958	-0.144644	0.360718	-0.151579	0.589824	-0.0344525	0.988511	0.109071	0.770964	0.225848	0.01263	-0.445408	3.09908e-05	-0.374778	0.000245143	-0.324225	0.0344326	-0.157655	0.509121
C10.0.carnitine	0.188412	0.175243	0.0640712	0.9466	-0.0274013	0.998865	-0.146806	0.326412	0.317319	0.0144218	0.111357	0.481725	-0.0103703	0.999962	-0.107448	0.52191	-0.17175	0.450211	-0.152373	0.501837	-0.141552	0.775106	0.0107502	0.999978
C10.0.OH.carnitine	0.237727	0.0736947	0.176637	0.321315	-0.00730032	0.999996	-0.11305	0.664793	0.236385	0.182998	0.157637	0.199053	0.0636725	0.965584	0.0238565	0.99761	-0.68054	1.95876e-06	-0.547832	6.61704e-05	-0.630983	0.000469015	-0.189841	0.631559
C10.1.carnitine	0.127736	0.611335	-0.00328072	1	-0.0566837	0.984596	-0.150704	0.352222	0.0748198	0.955571	0.0866067	0.751623	0.0544718	0.979448	0.0512304	0.954902	-0.340895	0.0205202	-0.272656	0.0696927	-0.171257	0.702465	-0.0240974	0.999609
C10.2.carnitine	0.019686	0.99951	-0.00758805	0.99999	-0.153587	0.621195	-0.305572	0.00223165	0.0392981	0.995178	0.135202	0.282173	0.139831	0.538751	0.149072	0.194423	-0.293338	0.00400368	-0.371704	1.88071e-05	-0.380132	0.00125459	-0.100294	0.779905
C10.3.Carnitine	-0.284413	0.0121002	-0.131963	0.585939	-0.208548	0.288077	-0.407558	5.68513e-06	-0.164351	0.464574	-0.133651	0.277927	0.081393	0.893722	0.320975	2.30122e-05	-0.314445	0.0184054	-0.300315	0.0145224	-0.331799	0.0514076	-0.192177	0.37967
C11.0.carnitine	0.321964	0.0028167	0.161365	0.381402	-0.0702673	0.96523	-0.129281	0.506497	0.324027	0.0224368	0.229614	0.0149962	0.0928	0.874597	-0.174833	0.121527	-0.339086	0.0531197	-0.280555	0.114564	-0.151207	0.848659	-0.0017203	1
C11.1.carnitine	0.0772037	0.92032	0.113792	0.744876	-0.0952923	0.912285	-0.304845	0.00303587	0.021511	0.999628	0.0958045	0.675296	0.16983	0.388991	0.223149	0.0179429	-0.680447	1.66756e-06	-0.60022	7.18064e-06	-0.489143	0.0130738	-0.280828	0.232022
C12.0.carnitine	0.181137	0.249873	0.0813267	0.896731	-0.0658317	0.972552	-0.113117	0.635557	0.387579	0.00238488	0.149404	0.230914	0.00441117	0.999999	-0.0886965	0.734963	-0.257723	0.145341	-0.219646	0.219267	-0.253718	0.317321	-0.0978669	0.920504
C12.1.carnitine	0.160084	0.391016	0.0432209	0.989897	-0.00927634	0.999988	-0.104693	0.712679	0.321301	0.0217162	0.0406785	0.980476	0.00831898	0.999987	0.0186412	0.999047	-0.504214	0.00132609	-0.366873	0.0243304	-0.355997	0.157094	-0.0881544	0.969008
C12.2.carnitine	0.252781	0.0441626	0.106194	0.7801	-0.0628897	0.978677	-0.15375	0.348615	0.100985	0.885096	0.109702	0.570667	0.0930923	0.875905	0.102377	0.638272	-0.518014	0.000608353	-0.405861	0.00683915	-0.288795	0.328688	-0.096092	0.954181
C13.0.carnitine	0.258088	0.0267339	0.176393	0.272664	-0.0156504	0.999889	-0.060447	0.943443	-0.118435	0.783986	0.0992608	0.622051	0.199737	0.203305	0.169377	0.1166	-0.187011	0.569229	-0.232239	0.274286	-0.226581	0.552955	-0.0203692	0.999872
C13.1.carnitine	0.322253	0.00267723	0.206799	0.14619	-0.0579507	0.982687	-0.138663	0.430351	0.106266	0.854368	0.227381	0.0139435	0.238035	0.0920398	0.0915443	0.711887	-0.330078	0.0451808	-0.35158	0.0138614	-0.328112	0.142263	-0.100813	0.928768
C14.1.carnitine	0.0793923	0.906681	-0.0296009	0.997701	-0.0557138	0.986304	-0.0593288	0.953556	0.250328	0.109734	-0.0032153	0.999999	-0.0898997	0.870345	-0.0463559	0.965233	-0.331525	0.0665467	-0.221794	0.326326	-0.303636	0.257863	-0.0629139	0.989608
C14.2.carnitine	0.253347	0.0492463	0.0406744	0.992694	-0.0521808	0.990049	-0.0241193	0.99857	0.159905	0.514761	0.0550928	0.931372	-0.0660257	0.951566	-0.0939815	0.655916	-0.261588	0.234553	-0.200771	0.432374	-0.182896	0.743261	-0.033235	0.999133
C16.1.carnitine	-0.0877008	0.847694	-0.0923712	0.828824	-0.026146	0.999102	-0.146139	0.34421	0.139588	0.659966	-0.104199	0.573917	-0.0309812	0.997359	0.121399	0.420689	-0.276609	0.0198118	-0.196072	0.139342	-0.238696	0.176857	-0.0945523	0.858178
C18.0.carnitine	-0.0631296	0.948285	0.0557996	0.968342	-0.200354	0.293628	-0.195986	0.0922257	0.255669	0.0847955	0.163947	0.119572	0.0100033	0.999967	-0.145729	0.214634	-0.275437	0.168162	-0.241911	0.218954	-0.409025	0.0435331	-0.365927	0.0385624
C18.1.carnitine	-0.128287	0.630479	0.00396813	0.999999	-0.0417165	0.995654	-0.225598	0.0569022	0.205221	0.309069	0.0177272	0.999225	0.0200215	0.999587	0.100853	0.640165	-0.654814	3.09393e-06	-0.52717	9.32976e-05	-0.780944	3.02822e-06	-0.381902	0.0345175
C18.2.carnitine	-0.0821908	0.900303	-0.0112246	0.999953	-0.0227172	0.999605	-0.202093	0.11718	0.0944883	0.904005	-0.010302	0.99991	-0.00535445	0.999998	0.0990009	0.657432	-0.657	2.76113e-06	-0.541622	5.23567e-05	-0.727598	1.7304e-05	-0.34459	0.0734045
C4.0.OH.carnitine	-0.044389	0.989679	-0.0844489	0.900871	0.00123399	1	0.00500225	0.999997	0.155368	0.570905	0.128908	0.364525	0.077289	0.923955	0.00570607	0.999991	0.0265278	0.999622	-0.0556835	0.991007	-0.310021	0.271335	-0.263479	0.307144
C6.0.carnitine	-0.14429	0.307779	-0.11216	0.581897	-0.0927912	0.842351	-0.202338	0.0274418	0.0823647	0.916548	-0.0133084	0.999638	0.0225974	0.999034	0.181466	0.0499203	-0.327303	0.000467773	-0.229738	0.0185099	-0.193364	0.255212	-0.0529961	0.970258
C8.0.OH.carnitine	0.271894	0.0273218	0.177165	0.32319	-0.044376	0.99461	-0.108951	0.699143	0.104817	0.82377	0.102196	0.54289	-0.039006	0.992173	-0.0503496	0.944211	-0.495411	0.00160587	-0.390566	0.0127153	-0.451241	0.0326353	-0.156757	0.786379
C8.1.carnitine	-0.352679	0.000374497	-0.0946349	0.811719	-0.183826	0.379531	-0.547875	0	-0.175791	0.456236	-0.0483665	0.96205	0.173864	0.356899	0.444526	1.23487e-08	-0.564384	4.91816e-05	-0.486861	0.00022913	-0.555946	0.00146885	-0.267509	0.232133
C9.0.carnitine	0.145989	0.490928	0.111729	0.742534	-0.0888613	0.92549	-0.165534	0.268718	0.0466074	0.992698	0.210362	0.0330564	0.167596	0.41576	-0.0113677	0.999871	-0.380042	0.0205237	-0.411654	0.00396273	-0.217588	0.588266	-0.0893352	0.960582
Caffeine	-0.286356	0.0123196	-0.0836353	0.889245	-0.177175	0.466938	-0.31421	0.00123342	-0.0895806	0.913984	0.0829595	0.773263	0.359603	0.00137546	0.37801	1.39999e-06	-0.538791	0.000375871	-0.399518	0.00924277	-0.477169	0.0185494	-0.151844	0.80123
Carnitine	-0.269756	0.0257547	0.0507185	0.982104	-0.17377	0.504237	-0.435871	1.83501e-06	-0.129595	0.63196	0.00140273	1	0.0314272	0.995783	0.139409	0.180459	-0.844242	3.52354e-10	-0.670369	1.4974e-07	-0.60965	0.000495666	-0.352319	0.0594784
Choline	-0.268289	0.0252832	-0.0207138	0.999424	-0.170432	0.5164	-0.54198	0	0.308371	0.0269933	0.114985	0.487517	0.300997	0.0123848	0.279086	0.000900697	-1.00169	4.1589e-13	-0.789966	5.70193e-10	-0.905175	3.90218e-08	-0.301547	0.162212
Citrulline	-0.0348513	0.995164	0.000579544	1	-0.239748	0.168688	-0.316636	0.00108955	0.104469	0.859798	-0.0548823	0.94043	-0.0887243	0.883551	-0.142444	0.275743	-0.461882	0.00331264	-0.478357	0.000716266	-0.45203	0.0276582	-0.134855	0.857078
Cotinine	-0.26968	0.00280736	-0.173902	0.145194	-0.16097	0.374106	-0.0937566	0.644768	0.619808	4.99518e-09	0.0485857	0.933483	0.0369075	0.991299	-0.136383	0.175644	-0.35739	0.0501849	-0.288468	0.125857	-0.428616	0.0478388	-0.159	0.775274
Creatine	-0.318334	0.00518749	-0.257484	0.0472249	-0.102481	0.887227	-0.0324673	0.995389	-0.253075	0.123452	-0.211717	0.0290816	0.0530792	0.981651	0.24712	0.00621878	-0.13436	0.851051	-0.120779	0.867195	0.0275897	0.999795	0.0188146	0.999926
Creatinine	-0.0927367	0.860976	0.156436	0.469814	-0.16547	0.582724	-0.346707	0.000536267	-0.158394	0.56312	0.24031	0.0073767	0.316253	0.00794084	0.285253	0.00072989	-1.01256	3.01204e-13	-0.819938	2.0743e-11	-0.751142	3.81636e-06	-0.302095	0.13445
Cystine	-0.402751	7.12014e-05	-0.029814	0.997504	-0.0716479	0.963568	-0.479766	5.34241e-08	-0.292041	0.0391689	-0.071642	0.847774	0.173705	0.338692	0.5911	4.90986e-09	-1.0997	2.79776e-13	-0.786855	1.92612e-10	-0.61516	0.000333534	-0.209151	0.493318
Dimethylglycine	-0.167259	0.222127	-0.127543	0.513025	-0.178802	0.335218	-0.197105	0.0544287	-0.19498	0.314875	-0.0752726	0.815887	0.031924	0.996911	0.221824	0.012984	-0.53492	3.93439e-05	-0.41929	0.000971932	-0.520841	0.00149613	-0.183053	0.554027
Dimethyllysine	-0.0565517	0.97217	0.0142557	0.999875	-0.0713762	0.966522	-0.214539	0.0773852	-0.0325806	0.998093	-0.0908277	0.718285	0.0389771	0.994245	0.142655	0.282956	-0.715371	1.01735e-08	-0.62551	9.73252e-08	-0.539189	0.00095387	-0.0794281	0.96599
DMGV	-0.905448	0	-0.457586	8.50217e-08	-0.177006	0.324588	-0.622949	0	-0.086954	0.897295	-0.124864	0.317461	0.605192	4.95234e-09	1.21233	4.9098e-09	-1.16057	2.36255e-13	-0.939089	2.59348e-13	-0.709366	8.53499e-10	-0.302911	0.0128852
Ergothioneine	0.157526	0.413005	0.143563	0.524252	-0.0866265	0.932137	-0.0766037	0.88874	-0.06637	0.962633	0.0733235	0.811373	0.0408505	0.990887	-0.0195488	0.998461	-0.156236	0.617401	-0.134921	0.683999	-0.179199	0.651581	-0.133873	0.776469
Glutamate	-0.966734	0	-0.41899	1.15636e-06	-0.274912	0.0268837	-0.630177	0	1.05686	4.90985e-09	0.137525	0.313481	0.387407	0.000487955	0.307575	0.000211076	-1.22055	2.7145e-13	-0.832635	3.38396e-13	-0.753637	2.10489e-07	-0.477588	0.000493074
Glutamine	0.184591	0.280613	0.0741103	0.936366	-0.114839	0.845282	-0.203114	0.124049	-0.498902	3.09635e-05	-0.0466919	0.967973	-0.17326	0.372929	-0.205367	0.0389554	-0.499738	0.000976176	-0.551917	4.32123e-05	-0.650333	0.000219512	-0.130834	0.867281
Glycerophosphocholine	0.124098	0.661025	0.127015	0.652974	0.0166429	0.999884	0.0595237	0.955085	0.440394	0.000425999	0.122832	0.447673	0.121812	0.71797	-0.086495	0.764177	-0.198862	0.570791	-0.309909	0.0945911	-0.512736	0.0116614	-0.0307967	0.999485
Guanidineacetate	0.0473404	0.986465	0.0708253	0.944148	-0.0916226	0.923981	-0.122144	0.60439	0.505834	1.82867e-05	0.389087	6.85694e-07	0.217007	0.152644	-0.264742	0.00231658	-0.100943	0.936825	-0.0749311	0.971935	-0.191762	0.727297	-0.188116	0.639523
Hippurate	0.252955	0.0485702	0.222454	0.122068	0.0636662	0.978745	-0.083936	0.858465	-0.00299738	1	0.11055	0.526016	0.155773	0.462102	-0.0485613	0.960557	-0.0452244	0.996102	-0.131726	0.780394	-0.184503	0.716559	-0.0804918	0.971342
Histidine	0.00182234	1	0.000256397	1	-0.171297	0.429224	-0.164588	0.199106	-0.133293	0.725619	0.0744358	0.845292	-0.0203927	0.999557	-0.0733878	0.853497	-0.491663	9.62863e-05	-0.439009	0.00022085	-0.40627	0.0179292	-0.103569	0.899697
Homoarginine	-0.160984	0.40885	0.000160035	1	-0.165473	0.567892	-0.372634	0.000107544	-0.105141	0.854212	0.149586	0.220503	0.290096	0.0181369	0.396927	3.07094e-07	-0.403484	0.0146692	-0.244192	0.246237	-0.0882561	0.978311	-0.148245	0.805686
Homocitrulline	0.173348	0.233152	0.0132233	0.999868	-0.0298399	0.998304	-0.000859337	1	-0.279019	0.0592589	-0.16717	0.129396	-0.119052	0.713428	0.0228252	0.997736	-0.437102	6.13174e-05	-0.477175	1.30225e-06	-0.424393	0.00209955	-0.0156044	0.999872
Homostachydrine	0.178055	0.203928	0.114471	0.655979	0.0393022	0.99494	-0.0582514	0.940728	0.0913901	0.876633	0.0103831	0.999857	-0.108707	0.717558	-0.198726	0.0205401	-0.280836	0.176696	-0.19159	0.486429	-0.228329	0.557354	0.0439692	0.99745
Hydroxycotinine	-0.220009	0.00660369	-0.151954	0.144562	-0.167983	0.199067	-0.104372	0.402559	0.171624	0.22938	0.00894337	0.999855	-0.0562767	0.942625	-0.100693	0.380158	-0.279765	0.200842	-0.231619	0.313965	-0.419147	0.0546741	-0.189434	0.63713
Hypoxanthine	-0.377349	0.000150112	-0.0885489	0.854624	-0.0942452	0.896473	-0.301601	0.00149735	0.325216	0.0151251	0.00420515	0.999997	0.107996	0.776922	0.224194	0.0135294	-0.291006	0.138756	-0.0466965	0.994617	0.138142	0.887171	-0.0360467	0.998763
Isoleucine	-0.308656	0.00523058	-0.0490215	0.983198	-0.220384	0.242171	-0.532577	0	-0.0657895	0.967394	0.0817196	0.762341	0.39526	0.000161072	0.701743	4.90985e-09	-0.776291	4.66763e-11	-0.572716	3.72609e-07	-0.597448	6.50206e-05	-0.089453	0.938992
Isovalerylcarnitine	-0.159618	0.29736	0.0619726	0.946583	-0.142414	0.60082	-0.490283	0	-0.362457	0.0021889	0.0479512	0.952735	0.220166	0.094338	0.487861	4.91431e-09	-0.932215	6.51257e-13	-0.716906	3.42457e-09	-0.656172	6e-05	-0.347479	0.0496944
Kynurenate	-0.296418	0.00844424	0.0702077	0.938516	-0.0761382	0.954686	-0.314052	0.0012381	-0.112785	0.773557	0.0619384	0.881977	0.307745	0.00399669	0.567071	4.90985e-09	-0.400251	2.90434e-13	-0.293949	7.29253e-10	-0.271832	2.08294e-05	-0.0982099	0.287277
Kynurenine	-0.451807	4.14097e-06	-0.153323	0.435788	-0.211952	0.27439	-0.439917	7.30317e-07	-0.144967	0.614211	-0.0520677	0.94431	0.447086	1.16286e-05	0.84482	4.9098e-09	-1.20922	2.8455e-13	-1.0049	2.79554e-13	-0.861719	5.7404e-08	-0.228023	0.393
Leucine	-0.262169	0.00779146	0.0231843	0.998448	-0.186612	0.27768	-0.529814	0	-0.155014	0.552237	0.158995	0.149023	0.432691	2.65592e-05	0.671377	4.90985e-09	-1.0716	2.78e-13	-0.821574	9.46843e-12	-0.826969	1.53239e-07	-0.296218	0.138382
Lysine	-0.168166	0.356796	-0.0198165	0.999547	-0.218781	0.274086	-0.415314	8.30434e-06	-0.177154	0.463436	0.0511437	0.956025	0.164886	0.428196	0.208728	0.0349174	-0.778566	1.75258e-08	-0.715768	2.89603e-08	-0.629656	0.000381475	-0.125993	0.881829
Methionine	0.0775284	0.862379	0.0235609	0.99835	-0.0633675	0.96267	-0.123313	0.427281	-0.142732	0.668806	0.123882	0.43028	0.133846	0.633104	0.0891315	0.73774	-0.47795	0.00173226	-0.444517	0.00179351	-0.494036	0.0102704	-0.134526	0.852268
Methionine.S.oxide	-0.072215	0.931684	-0.209454	0.152122	-0.0720382	0.964331	-0.035841	0.992764	0.365514	0.00544646	0.0737711	0.846373	0.206527	0.197162	0.126095	0.411129	-0.71606	2.14736e-09	-0.654331	4.74348e-09	-0.639801	1.66958e-05	-0.106841	0.891515
Methyllysine	-0.0414521	0.991517	-0.0189423	0.999623	-0.136883	0.728149	-0.162068	0.304933	-0.033457	0.997977	-0.0725666	0.859044	-0.0283955	0.998393	-0.0241616	0.997468	-0.449484	0.0057396	-0.374609	0.0190533	-0.35195	0.161638	-0.0664402	0.988934
Methylnicotinamide	-0.0509418	0.953524	-0.0144658	0.999646	-0.194551	0.154614	-0.178502	0.0497909	0.091995	0.876608	0.0806424	0.735504	0.00699417	0.999991	-0.113083	0.424667	-0.438507	0.00816004	-0.353327	0.0336776	-0.37017	0.128613	-0.147961	0.822408
Myristoylcarnitine	-0.0517316	0.972541	-0.0485055	0.979415	-0.127035	0.714802	-0.17161	0.16748	0.210897	0.254503	0.0461359	0.966385	0.00662195	0.999994	0.0404457	0.979493	-0.38202	0.000639291	-0.316578	0.003566	-0.337102	0.0256377	-0.135854	0.655141
N2.N2.Dimethylguanosine	-0.523928	3.67488e-08	-0.299608	0.00776603	-0.104289	0.864192	-0.311751	0.0011787	-0.109194	0.82991	-0.0686158	0.866699	0.340268	0.00247549	0.626445	4.90984e-09	-1.0519	2.83662e-13	-0.795658	3.26628e-13	-0.675098	1.28312e-06	-0.322027	0.032734
Nicotinamide	-0.25703	0.0465318	-0.201072	0.209286	-0.290098	0.0719459	-0.0902051	0.828687	0.254811	0.0576347	0.126656	0.28711	0.149192	0.408735	0.155056	0.118512	-0.150153	0.763379	-0.00441904	1	-0.0885001	0.977553	-0.091171	0.960348
N.Methyl.2.pyridone.5.carboxamide	-0.445472	6.7411e-07	-0.13617	0.477743	-0.246264	0.0924441	-0.342469	5.62132e-05	-0.106332	0.766449	-0.089123	0.596736	0.0309124	0.99562	0.297132	1.54998e-05	-1.09587	2.80997e-13	-0.952024	3.00426e-13	-0.747748	5.17802e-06	-0.200764	0.535598
N.Methylproline	0.123904	0.678897	0.0514075	0.983153	-0.0278262	0.999179	0.0154157	0.999769	-0.346595	0.0100825	-0.117526	0.482003	-0.160852	0.447683	-0.161005	0.173389	0.070408	0.977365	0.0390815	0.996852	0.00351167	1	-0.0759148	0.975029
NMMA	0.115085	0.877414	-0.0125371	0.999976	-0.0534731	0.996107	-0.0864103	0.936768	0.131778	0.712342	-0.00645927	0.999984	0.150504	0.493561	0.117195	0.464847	-0.0206219	0.999852	-0.0763032	0.969263	0.0396457	0.99902	0.11791	0.907107
Octanoylcarnitine	0.0827604	0.836995	0.0195609	0.99924	-0.0301993	0.997837	-0.13977	0.307784	0.249756	0.0835315	0.0810049	0.746076	0.0197917	0.999452	-0.0449221	0.963162	-0.15526	0.351208	-0.119471	0.550556	-0.0768004	0.940854	0.0268098	0.998174
Ornithine	-0.111515	0.73878	0.063173	0.960286	-0.0658226	0.974944	-0.418791	5.60917e-06	0.0965268	0.899516	0.0618376	0.917476	0.157575	0.484629	0.165663	0.162373	-0.588603	6.61873e-05	-0.54196	8.547e-05	-0.567188	0.0024526	-0.245873	0.372651
Palmitoylcarnitine	-0.245663	0.0511681	0.0716082	0.935838	-0.172212	0.503884	-0.416712	4.80158e-06	0.190624	0.386048	0.0573276	0.934387	0.170242	0.394331	0.342338	2.85358e-05	-0.770235	1.87591e-09	-0.590304	1.44551e-06	-0.693131	1.3033e-05	-0.366626	0.0290023
Pantothenate	-0.154281	0.224502	-0.0900557	0.74958	-0.125792	0.614333	-0.279037	0.000357939	0.043742	0.991963	-0.119295	0.384429	-0.010847	0.99995	0.136736	0.249231	-0.776483	1.71026e-09	-0.485463	0.000157597	-0.497646	0.00481129	-0.175931	0.63048
Paraxanthine	-0.276058	0.0245133	-0.0411161	0.992423	-0.19563	0.398425	-0.326756	0.00114217	-0.0625247	0.977576	0.142328	0.289212	0.444642	4.13372e-05	0.421269	9.41032e-08	-0.387857	0.0311955	-0.354481	0.0367848	-0.319321	0.264781	-0.198369	0.61923
Phenylacetylglutamine	0.0109272	0.999954	-0.014291	0.999874	-0.0677213	0.97242	-0.011779	0.999912	-0.0583126	0.981565	-0.0918876	0.701891	-0.0378237	0.994681	-0.0120795	0.999821	-0.326554	0.0605756	-0.313334	0.0491563	-0.267176	0.358072	-0.0903778	0.956064
Phenylalanine	-0.169798	0.350511	-0.102227	0.810459	-0.206042	0.338543	-0.353724	0.000278659	-0.312029	0.0253152	-0.00421799	0.999997	0.316211	0.0075839	0.606814	4.90985e-09	-0.775477	2.88476e-08	-0.718134	3.65519e-08	-0.612672	0.000712045	-0.159789	0.763748
Pipecolate	0.142542	0.376178	0.00751653	0.999983	-0.111155	0.770075	-0.0154701	0.999544	0.136375	0.593421	-0.00556204	0.999987	0.026515	0.997901	-0.0215368	0.997244	-0.0751639	0.966134	-0.114538	0.823505	0.0294872	0.999526	-0.00925459	0.999992
Piperine	-0.129423	0.628527	0.053807	0.978933	-0.121601	0.808933	-0.201924	0.119802	-0.378455	0.0028574	-0.0219329	0.99805	0.219227	0.137526	0.409035	1.17457e-07	-0.231634	0.0315038	-0.211406	0.0375553	-0.155352	0.478011	-0.00488218	0.999997
Proline	-0.279852	0.0193313	-0.0856755	0.888533	-0.0834657	0.942139	-0.24942	0.0247245	-0.174118	0.438341	-0.000442138	1	0.220557	0.120259	0.358477	3.33345e-06	-0.752571	3.19245e-08	-0.598982	3.95557e-06	-0.560004	0.00184705	-0.041664	0.997846
Proline.betaine	0.225346	0.111835	0.0502981	0.984145	-0.0327017	0.998416	0.012175	0.999907	-0.289655	0.0514112	-0.12164	0.446361	-0.2086	0.189236	-0.212139	0.0289545	0.0333322	0.998898	0.0281693	0.999252	0.0122296	0.99999	-0.0701025	0.983921
Propionylcarnitine	-0.372121	0.000310795	-0.0130467	0.999904	-0.172761	0.49021	-0.488667	2.44262e-08	-0.118378	0.76734	0.0479322	0.95688	0.289637	0.012644	0.50249	4.91343e-09	-0.799448	2.41068e-09	-0.615442	1.51816e-06	-0.610298	0.000421119	-0.400214	0.019452
Pyroglutamate	-0.151877	0.456343	-0.072292	0.936084	-0.0987828	0.896057	-0.207858	0.0933849	0.189331	0.419583	0.202803	0.0517756	0.206258	0.226367	0.0382625	0.986323	-0.85136	2.38947e-10	-0.685969	6.89939e-08	-0.990459	6.76655e-10	-0.401361	0.0204299
SDMA	0.0471207	0.980079	0.0290525	0.997013	-0.0081726	0.99999	-0.0158697	0.999585	0.10026	0.872707	0.0213308	0.998222	0.0660299	0.955891	0.0457972	0.967861	-0.726906	1.78602e-07	-0.64896	6.76185e-07	-0.837312	5.11499e-07	-0.189503	0.619774
Serine	0.184824	0.261282	-0.113937	0.738561	-0.132518	0.75061	0.119923	0.611526	-0.0857977	0.928623	0.0382422	0.984385	-0.0832477	0.908025	-0.358148	8.12688e-06	-0.0506873	0.995249	-0.254953	0.226211	-0.323232	0.233713	0.00489247	1
Taurine	-0.24598	0.0922764	-0.273561	0.0492391	-0.321791	0.0513758	0.097148	0.818955	0.0617751	0.974089	-0.101148	0.587622	-0.10047	0.808638	-0.00871386	0.999944	-0.13723	0.807988	-0.0567002	0.988622	-0.0383074	0.999039	0.0954955	0.950162
Threonine	0.105598	0.792774	0.000957271	1	-0.121931	0.814915	-0.112491	0.684604	0.0320576	0.997852	0.124115	0.374697	0.0508984	0.981124	-0.121472	0.40091	-0.499803	0.000879797	-0.505562	0.000218893	-0.582985	0.00122327	-0.122557	0.890171
Tiglylcarnitine	0.00888375	0.999983	0.168142	0.409088	-0.0666373	0.977596	-0.366171	0.000265611	-0.18241	0.412791	0.0719628	0.852307	0.277122	0.0283634	0.368741	2.84484e-06	-0.796093	2.92339e-09	-0.638979	5.21477e-07	-0.706129	2.3615e-05	-0.181987	0.634461
Trigonelline	0.0957286	0.841022	0.142882	0.55095	-0.000438719	1	-0.0938243	0.804451	0.133071	0.70179	0.00987872	0.999913	0.0548158	0.977022	-0.126651	0.379031	-0.278278	0.175349	-0.393248	0.0073625	-0.380377	0.0829785	-0.0181909	0.999919
Trimethylamine.N.oxide	-0.040722	0.987969	0.0545893	0.966177	0.0348695	0.996699	0.0393953	0.985178	-0.0315285	0.998283	-0.0928707	0.696259	0.00823769	0.999987	0.0957857	0.673692	0.105707	0.837744	-0.0950056	0.855174	-0.0545558	0.991562	0.00274449	1
Trimethyllysine	-0.0662593	0.916965	0.0273846	0.997002	-0.00920937	0.999979	-0.117977	0.47116	-0.157117	0.410646	0.00354446	0.999997	0.120721	0.57325	0.267164	0.000146213	-0.708652	6.17611e-08	-0.578097	3.41674e-06	-0.579249	0.000584527	-0.202509	0.498453
Tryptophan	-0.121163	0.687688	0.0223747	0.999294	-0.259055	0.136488	-0.39442	3.49461e-05	-0.142911	0.665805	0.17583	0.108366	0.317324	0.0084563	0.310631	0.000191782	-0.684343	1.94708e-06	-0.614294	5.31942e-06	-0.628872	0.000542992	-0.138111	0.851326
Tyrosine	-0.111261	0.601118	-0.0847739	0.815524	-0.0906188	0.86509	-0.194071	0.0477421	-0.296877	0.0565029	-0.10501	0.62959	0.0753434	0.942776	0.375762	6.51608e-06	-0.605752	1.51175e-05	-0.542242	3.80487e-05	-0.454828	0.0198605	-0.229644	0.404608
Urea	-0.0688591	0.94931	0.0655355	0.959518	-0.0984841	0.90734	-0.231367	0.0565844	-0.313505	0.0255319	-0.0400924	0.981029	0.027826	0.998413	0.227117	0.0143286	-0.796206	2.19332e-09	-0.71975	7.32744e-09	-0.620304	0.00028276	-0.0161476	0.999946
Urocanate	-0.109962	0.692407	-0.150411	0.402703	-0.157868	0.527512	-0.00879306	0.999963	-0.0261351	0.99899	0.106142	0.525856	0.0448631	0.987702	-0.0233572	0.997086	-0.0675446	0.935269	-0.0228948	0.998557	0.0669765	0.966207	-0.0226982	0.999126
Valine	-0.126978	0.638085	0.0781786	0.918038	-0.112278	0.846198	-0.339465	0.000518975	-0.391734	0.00138051	-0.0135705	0.999686	0.280528	0.0211854	0.641188	4.90986e-09	-0.579595	8.98552e-05	-0.387367	0.012416	-0.397234	0.0775182	-0.195629	0.605152

### Sheet: Table S5
	diff	lwr	upr	p adj
Predicted Normalweight-Overestimated	-0.245874	-1.37577	0.884017	0.975947
Predicted Obesity-Overestimated	0.00893599	-1.37268	1.39056	1
Predicted Overweight-Overestimated	-0.53636	-1.67418	0.601458	0.698977
Underestimated-Overestimated	-0.646283	-2.04644	0.753878	0.715379
Predicted Obesity-Predicted Normalweight	0.25481	-0.634767	1.14439	0.935749
Predicted Overweight-Predicted Normalweight	-0.290486	-0.711325	0.130353	0.325672
Underestimated-Predicted Normalweight	-0.400409	-1.31852	0.517701	0.756487
Predicted Overweight-Predicted Obesity	-0.545296	-1.44492	0.354328	0.462066
Underestimated-Predicted Obesity	-0.655219	-1.86977	0.559337	0.57995
Underestimated-Predicted Overweight	-0.109923	-1.03777	0.817926	0.997631

### Sheet: Table S6
Incident T2D	Model 1				Model 2
	HR	lowint	highint	P	HR	lowint	highint	P
Overestimated (reference)	1	1	1	1	1	1	1	1
prediction_groupPredicted Normalweight	0.451313	0.280739	0.725524	0.00102107	0.538216	0.333994	0.867309	0.0109356
prediction_groupPredicted Obesity	2.82166	1.72055	4.62745	3.95755e-05	1.43	0.858566	2.38177	0.169405
prediction_groupPredicted Overweight	1.07575	0.680719	1.70002	0.754488	0.750195	0.470596	1.19591	0.227041
prediction_groupUnderestimated	1.83288	1.09384	3.07125	0.0214184	1.09384	0.643565	1.85915	0.740326
Underestimated (reference)	1	1	1	1	1	1	1	1
prediction_groupOverestimated	0.545589	0.3256	0.914211	0.0214184	0.914212	0.537881	1.55384	0.740326
prediction_groupPredicted Normalweight	0.246231	0.177346	0.341873	5.74843e-17	0.492043	0.350197	0.691343	4.3633e-05
prediction_groupPredicted Overweight	0.586917	0.433114	0.795335	0.0005884	0.685837	0.504681	0.93202	0.0159595
prediction_groupPredicted Obesity	1.53946	1.07897	2.1965	0.0173557	1.30732	0.913954	1.87	0.142291
All-cause mortality
Overestimated (reference)	1	1	1	1	1	1	1	1
prediction_groupPredicted Normalweight	0.539342	0.406385	0.715799	1.90969e-05	0.590092	0.444091	0.784094	0.000275766
prediction_groupPredicted Obesity	0.639415	0.445806	0.917107	0.0150908	0.69177	0.478423	1.00026	0.0501586
prediction_groupPredicted Overweight	0.58	0.437071	0.769668	0.000160961	0.633164	0.47503	0.84394	0.0018253
prediction_groupUnderestimated	0.757812	0.533229	1.07698	0.122006	0.781254	0.545585	1.11872	0.177805
Underestimated (reference)	1	1	1	1	1	1	1	1
prediction_groupOverestimated	1.31959	0.928519	1.87537	0.122006	1.27999	0.893876	1.8329	0.177805
prediction_groupPredicted Normalweight	0.71171	0.552676	0.916507	0.0083977	0.755314	0.581037	0.981864	0.0360187
prediction_groupPredicted Overweight	0.765361	0.594326	0.985617	0.0382436	0.810445	0.627696	1.0464	0.106947
prediction_groupPredicted Obesity	0.843765	0.602426	1.18179	0.323017	0.88546	0.630816	1.2429	0.481977

### Sheet: Table S7
	Malmö Diet and Cancer Study				Malmö Offspring Study
Saturated Fat	diff	lwr	upr	p	diff	lwr	upr	p
Predicted Normalweight-Overestimated	-1.55735	-2.50633	-0.608362	7.58355e-05	-0.376591	-1.57402	0.820835	0.911742
Predicted Obesity-Overestimated	-1.66681	-2.85408	-0.479528	0.00122306	0.454634	-0.952984	1.86225	0.903564
Predicted Overweight-Overestimated	-1.69948	-2.6551	-0.743871	1.25115e-05	-0.300551	-1.52342	0.922316	0.962571
Underestimated-Overestimated	-2.15589	-3.33372	-0.978058	6.10526e-06	0.113832	-1.39042	1.61809	0.999594
Predicted Obesity-Predicted Normalweight	-0.109458	-0.920692	0.701776	0.996086	0.831225	-0.0519914	1.71444	0.0764335
Predicted Overweight-Predicted Normalweight	-0.142136	-0.544218	0.259945	0.870949	0.0760404	-0.466259	0.618339	0.995443
Underestimated-Predicted Normalweight	-0.598543	-1.39589	0.198804	0.243045	0.490424	-0.539854	1.5207	0.691261
Predicted Overweight-Predicted Obesity	-0.0326783	-0.851655	0.786299	0.999968	-0.755185	-1.6726	0.162228	0.162745
Underestimated-Predicted Obesity	-0.489085	-1.55905	0.580876	0.723344	-0.340801	-1.60928	0.927674	0.948627
Underestimated-Predicted Overweight	-0.456407	-1.26163	0.348817	0.531858	0.414383	-0.645356	1.47412	0.823012
Polyunsaturated fat
Predicted Normalweight-Overestimated	0.276963	-0.10184	0.655766	0.268325	0.478663	-0.242017	1.19934	0.365787
Predicted Obesity-Overestimated	0.597281	0.12336	1.0712	0.00533222	0.210783	-0.636403	1.05797	0.96089
Predicted Overweight-Overestimated	0.315324	-0.0661251	0.696773	0.159649	0.299552	-0.43644	1.03554	0.800521
Underestimated-Overestimated	0.166691	-0.30346	0.636843	0.869727	0.723311	-0.182037	1.62866	0.187051
Predicted Obesity-Predicted Normalweight	0.320318	-0.00349952	0.644136	0.054183	-0.26788	-0.799451	0.263691	0.643028
Predicted Overweight-Predicted Normalweight	0.0383608	-0.122137	0.198858	0.96625	-0.179111	-0.505498	0.147276	0.563454
Underestimated-Predicted Normalweight	-0.110272	-0.428546	0.208003	0.879	0.244648	-0.375432	0.864729	0.818167
Predicted Overweight-Predicted Obesity	-0.281957	-0.608866	0.0449512	0.128461	0.0887694	-0.463383	0.640922	0.992291
Underestimated-Predicted Obesity	-0.43059	-0.857683	-0.00349676	0.047015	0.512528	-0.250913	1.27597	0.354568
Underestimated-Predicted Overweight	-0.148632	-0.470051	0.172786	0.714566	0.423759	-0.214053	1.06157	0.365452
Fruits and vegetables
Predicted Normalweight-Overestimated	8.57789	3.07814	14.0776	0.000206529	10.4531	2.5702	18.336	0.00279424
Predicted Obesity-Overestimated	7.02123	0.140487	13.902	0.0428374	0.86958	-8.39704	10.1362	0.999051
Predicted Overweight-Overestimated	6.73223	1.19407	12.2704	0.00815235	4.82978	-3.2206	12.8802	0.472903
Underestimated-Overestimated	13.8888	7.06277	20.7148	3.02761e-07	5.582	-4.32082	15.4848	0.53686
Predicted Obesity-Predicted Normalweight	-1.55666	-6.25808	3.14476	0.895591	-9.58351	-15.3979	-3.76913	7.11005e-05
Predicted Overweight-Predicted Normalweight	-1.84566	-4.17588	0.484563	0.194649	-5.62332	-9.19338	-2.05326	0.000175028
Underestimated-Predicted Normalweight	5.31089	0.689947	9.93183	0.0148491	-4.8711	-11.6536	1.91142	0.285582
Predicted Overweight-Predicted Obesity	-0.288999	-5.0353	4.4573	0.999829	3.9602	-2.07931	9.99971	0.379272
Underestimated-Predicted Obesity	6.86755	0.6667	13.0684	0.0212644	4.71242	-3.6382	13.063	0.535718
Underestimated-Predicted Overweight	7.15655	2.48995	11.8231	0.000281881	0.752222	-6.22425	7.72869	0.998362
Fish and seafood
Predicted Normalweight-Overestimated	0.768564	-0.0787007	1.61583	0.0963865	0.797299	-0.965384	2.55998	0.730668
Predicted Obesity-Overestimated	1.07152	0.0115079	2.13154	0.046075	-0.373542	-2.44564	1.69856	0.988088
Predicted Overweight-Overestimated	0.757915	-0.0952664	1.6111	0.109014	0.387594	-1.41254	2.18773	0.976879
Underestimated-Overestimated	1.11634	0.0647586	2.16792	0.0310184	0.580361	-1.634	2.79472	0.95293
Predicted Obesity-Predicted Normalweight	0.302958	-0.42132	1.02724	0.784352	-1.17084	-2.47099	0.129307	0.100576
Predicted Overweight-Predicted Normalweight	-0.0106482	-0.369631	0.348334	0.99999	-0.409705	-1.208	0.388592	0.626694
Underestimated-Predicted Normalweight	0.347777	-0.364103	1.05966	0.67037	-0.216938	-1.73357	1.29969	0.995079
Predicted Overweight-Predicted Obesity	-0.313607	-1.0448	0.417585	0.768259	0.761136	-0.589352	2.11162	0.536998
Underestimated-Predicted Obesity	0.0448184	-0.910455	1.00009	0.99994	0.953903	-0.91337	2.82118	0.630876
Underestimated-Predicted Overweight	0.358425	-0.360488	1.07734	0.652973	0.192767	-1.36723	1.75277	0.99721
Whole-grain
Predicted Normalweight-Overestimated	0.0321202	0.00702721	0.0572132	0.00439719	1.20377	-0.217458	2.62499	0.141167
Predicted Obesity-Overestimated	0.0189222	-0.0124717	0.0503161	0.468604	0.277739	-1.39296	1.94844	0.991241
Predicted Overweight-Overestimated	0.0202386	-0.00502969	0.0455068	0.185178	0.825565	-0.625857	2.27699	0.527752
Underestimated-Overestimated	0.0216499	-0.00949426	0.0527941	0.318928	0.439664	-1.34574	2.22507	0.962308
Predicted Obesity-Predicted Normalweight	-0.013198	-0.0346486	0.0082526	0.44699	-0.926028	-1.97432	0.122262	0.112452
Predicted Overweight-Predicted Normalweight	-0.0118816	-0.0225135	-0.00124984	0.0195333	-0.378202	-1.02186	0.265453	0.494521
Underestimated-Predicted Normalweight	-0.0104703	-0.0315537	0.0106131	0.656373	-0.764104	-1.98694	0.458733	0.430152
Predicted Overweight-Predicted Obesity	0.00131635	-0.020339	0.0229717	0.99983	0.547826	-0.541052	1.6367	0.644483
Underestimated-Predicted Obesity	0.0027277	-0.0255642	0.0310195	0.998948	0.161925	-1.34363	1.66748	0.998378
Underestimated-Predicted Overweight	0.00141135	-0.0198803	0.022703	0.999761	-0.385901	-1.64371	0.871903	0.918796
Meat
Predicted Normalweight-Overestimated	-0.742053	-1.82178	0.33767	0.33067	-1.40998	-3.81362	0.99366	0.496251
Predicted Obesity-Overestimated	0.325207	-1.02564	1.67605	0.965358	1.50495	-1.32062	4.33051	0.592273
Predicted Overweight-Overestimated	0.182787	-0.904477	1.27005	0.990887	0.814092	-1.64062	3.2688	0.89477
Underestimated-Overestimated	-0.14331	-1.48341	1.19679	0.998419	1.54739	-1.47216	4.56694	0.62805
Predicted Obesity-Predicted Normalweight	1.06726	0.144266	1.99025	0.0139631	2.91493	1.14201	4.68784	7.4859e-05
Predicted Overweight-Predicted Normalweight	0.92484	0.467366	1.38231	3.69893e-07	2.22407	1.13549	3.31265	2.83689e-07
Underestimated-Predicted Normalweight	0.598744	-0.308451	1.50594	0.372915	2.95737	0.889252	5.02548	0.000931213
Predicted Overweight-Predicted Obesity	-0.14242	-1.07422	0.789384	0.993669	-0.690855	-2.53241	1.1507	0.844088
Underestimated-Predicted Obesity	-0.468517	-1.68588	0.748849	0.831718	0.0424401	-2.50382	2.5887	0.999999
Underestimated-Predicted Overweight	-0.326096	-1.24225	0.59006	0.868093	0.733296	-1.39396	2.86055	0.880675
Added Sugar
Predicted Normalweight-Overestimated	-0.43926	-1.42637	0.547852	0.742978	-0.909488	-2.78874	0.969766	0.677697
Predicted Obesity-Overestimated	-1.22008	-2.45505	0.0149017	0.054689	-0.192442	-2.40157	2.01669	0.999292
Predicted Overweight-Overestimated	-0.822063	-1.81607	0.171943	0.159299	-0.706492	-2.62567	1.21269	0.85299
Underestimated-Overestimated	-1.42321	-2.64836	-0.198057	0.0133166	-1.05311	-3.4139	1.30769	0.740756
Predicted Obesity-Predicted Normalweight	-0.780816	-1.62464	0.0630103	0.0852689	0.717045	-0.669084	2.10318	0.619488
Predicted Overweight-Predicted Normalweight	-0.382803	-0.801038	0.0354328	0.0912666	0.202996	-0.648094	1.05409	0.966406
Underestimated-Predicted Normalweight	-0.983951	-1.81333	-0.154569	0.0106683	-0.14362	-1.76055	1.47331	0.999236
Predicted Overweight-Predicted Obesity	0.398013	-0.453868	1.24989	0.70659	-0.514049	-1.95385	0.925749	0.866494
Underestimated-Predicted Obesity	-0.203134	-1.31608	0.909814	0.987557	-0.860665	-2.85142	1.13009	0.762494
Underestimated-Predicted Overweight	-0.601148	-1.43872	0.236427	0.286612	-0.346616	-2.00978	1.31655	0.979503

### Sheet: Table S8
	Malmö Diet and Cancer Study				Malmö Offspring Study
Leisure-time physical activity	diff	lwr	upr	p.adj	diff	lwr	upr	p.adj
Predicted Normalweight-Overestimated	982.748	-435.982	2401.48	0.322559	0.433019	0.178278	0.68776	3.58558e-05
Predicted Obesity-Overestimated	-169.69	-1944.86	1605.48	0.998983	-0.0865385	-0.369544	0.196467	0.919879
Predicted Overweight-Overestimated	870.908	-557.654	2299.47	0.456665	0.217908	-0.0402754	0.476092	0.14389
Underestimated-Overestimated	392.833	-1369.97	2155.63	0.973844	-0.201923	-0.50409	0.100244	0.359784
Predicted Obesity-Predicted Normalweight	-1152.44	-2366.48	61.6007	0.072255	-0.519557	-0.677187	-0.361928	0
Predicted Overweight-Predicted Normalweight	-111.839	-714.718	491.039	0.986771	-0.215111	-0.321947	-0.108275	4.20274e-07
Underestimated-Predicted Normalweight	-589.915	-1785.8	605.97	0.66215	-0.634942	-0.824837	-0.445048	0
Predicted Overweight-Predicted Obesity	1040.6	-184.916	2266.11	0.139518	0.304447	0.141312	0.467581	3.70631e-06
Underestimated-Predicted Obesity	562.522	-1040.15	2165.2	0.873856	-0.115385	-0.341789	0.111019	0.633474
Underestimated-Predicted Overweight	-478.076	-1685.61	729.458	0.816658	-0.419831	-0.614319	-0.225343	4.10697e-08

### Sheet: Table S9
Incident T2D	Model 2				Model 3
	HR	lowint	highint	P	HR	lowint	highint	P
Overestimated (reference)	1	1	1	1	1	1	1	1
prediction_groupPredicted Normalweight	0.535617	0.332396	0.863083	0.0103216	0.554259	0.343698	0.893816	0.0155046
prediction_groupPredicted Obesity	1.42777	0.857234	2.37804	0.171266	1.44735	0.868395	2.4123	0.156025
prediction_groupPredicted Overweight	0.749276	0.470022	1.19444	0.22506	0.772534	0.484179	1.23262	0.278975
prediction_groupUnderestimated	1.09242	0.642734	1.85673	0.743945	1.13059	0.664163	1.92458	0.651111
All-cause mortality
Overestimated (reference)	1	1	1	1	1	1	1	1
prediction_groupPredicted Normalweight	0.589569	0.443699	0.783395	0.000269229	0.601082	0.451634	0.799982	0.000482869
prediction_groupPredicted Obesity	0.69169	0.478368	1.00014	0.0500868	0.700904	0.484367	1.01425	0.0594378
prediction_groupPredicted Overweight	0.633042	0.474939	0.843777	0.00181719	0.63762	0.477696	0.851085	0.00225532
prediction_groupUnderestimated	0.781243	0.545578	1.11871	0.177779	0.798188	0.555993	1.14589	0.221776
